# One Health Intervention Strategies to Address Zoonotic Neglected Tropical Diseases in Southeast Asia: A Scoping Review

**DOI:** 10.1101/2023.09.21.23295764

**Authors:** Agrin Zauyani Putri, Adarsh Varghese George, Shannon A. McMahon, Claire J. Standley

**Affiliations:** Heidelberg Institute of Global Health (HIGH), Heidelberg University, Heidelberg, Germany; John Hopkins Bloomberg School of Public Health, Baltimore, Maryland, United States of America; Center for Global Health Science and Security, Georgetown University, Washington, DC, United States of America

## Abstract

**Background:** Neglected tropical diseases (NTDs) affect over 1 billion people worldwide, causing life-long disabilities and death. Many of the 20 NTDs prioritized by the World Health Organization are zoonotic, spreading between animals and humans. Southeast Asia faces a significant NTD burden, including zoonotic parasitic infections like echinococcosis, taeniasis/cysticercosis, and foodborne trematodiases (FBT). Despite recent research and programs emphasizing the importance of One Health efforts, there is limited insight into their implementation. This scoping review explores existing approaches for multi- and cross-sectoral engagement with respect to three parasitic zoonotic NTDs in Southeast Asia. Additionally, we aimed to synthesize the One Health practices and advocate effective strategies for region-specific collaboration to tackle parasitic zoonotic NTDs.

**Methodology and principal findings:** We utilized the five-step framework of Arskey and O’Malley to conduct this scoping review. We systematically searched Pubmed, Web of Science, and Medline for peer-reviewed literatures. A total of 1725 publications were screened for eligibility and 105 publications identified for full-text screening. Fifteen (15) publications met our inclusion criteria, and we examined them for key themes related to One Health intervention strategies. Five themes emerged from our analysis: 1) health education, 2) treatment, 3) WASH practices, 4) ecosystem monitoring, and 5) surveillance and diagnostics. Additionally, we identified challenges cited during the implementation process, which included limited resources, community engagement, coordination and collaboration, and political commitment.

**Conclusions:** The importance of adopting a comprehensive strategy is strongly supported by the literature and WHO’s emphasis on One Health in the new NTD Road Map. While there are examples of One Health approaches being implemented to control parasitic zoonotic NTDs, the application of One Health strategies is not consistent throughout the Southeast Asia region. Therefore, there are valuable opportunities to develop an implementation research agenda and enhance regional coordination mechanisms. Additionally, future potential strategies should consider determinants of health in NTDs through a multi-sectoral lens.

**Author Summary:** Southeast Asia is among the top-three regions reported requiring interventions against NTDs, including those which can be transmitted between humans and animals (known as zoonotic diseases), such as foodborne trematodiases (FBT), taeniasis/cysticercosis, and echinococcosis. Taeniasis/cysticercosis, a pig-associated zoonotic disease, is a major cause of epilepsy due to brain infection, while FBT is a major cause of aggressive cancer known as cholangiocarcinoma and can also cause pulmonary infections that are usually misdiagnosed. Additionally, echinococcosis is a disease that causes cysts in the liver, lungs, and other organs. Although One Health has been advocated as an important approach to control zoonotic NTDs, there remains limited knowledge regarding the implementation of these approaches in Southeast Asia region. We conducted a scoping review to identify ways in which multisectoral and One Health approaches have been used in Southeast Asia to prevent and control FBT, taeniasis/cysticercosis, and echinococcosis. We found that examples for control of FBT and taeniasis/cysticercosis, but none for echinococcosis, and distribution was not consistent throughout the countries in the region. To this end, we suggest further implementation research as well as leveraging regional coordination mechanisms could be beneficial to further advance One Health as a tool for managing zoonotic NTDs in Southeast Asia.
