## Supplementary material for "One Health Intervention Strategies to Address Zoonotic Neglected Tropical Diseases in Southeast Asia: A Scoping Review": S2_file

### Sheet: Sheet1
Articles Code	First Author Name	Year	Titles	Objectives	Study Setting	Diseases	Intervention via treatment	Interventions related to education	Interventions related to ecosystem monitoring	Interventions related to improving WASH practices	Intervention by surveillance and diagnostics	Challenges	Study Outcomes
1	Ash, A., et al.	2017	Controlling Taenia solium and soil transmitted helminths in a northern Lao PDR village: Impact of a triple dose albendazole regime	to monitor the impact of a targeted drug administration on the high levels of T. solium within the village, utilising an albendazole 400 mg triple dose regime. And the ability to simultaneously monitor the impact this treatment had on the levels of STH infections also existing within the community.	Lao	Taeniasis/Cysticercosis	MDA of adults and school-aged childrem: triple dose albendazole 400 mg	Community intervention: disseminated education through leaflets and posters	Not identified	Community intervention involving posters with hygiene and sanitation messages	Conducted stool sample examinations for dogs and humans.	Reinfection occurred due to environmental and behavioral factors, including a lack of sanitation and defecation behavior.	Covering 85% of the eligible human population at each MDA, the detected increase in STH prevalence between the first and second treatment interventions reflects the need for broader environmental and behavioral changes and sustained chemotherapy. However, the level of taeniasis has remained reduced since the first treatment, suggesting that triple dose albendazole treatment has significantly redu…
2	K. Bardosh	2014	Controlling parasites, understanding practices: the biosocial complexity of a One Health intervention for neglected zoonotic helminths in northern Lao PDR	to identify and investigate the socio-cultural drivers and major transmission pathways of T. solium, assess community responses to the intervention and explore locally-acceptable strategies for long-term sustainable parasite control in this “hot spot” village.	Lao	Taeniasis/Cysticercosis	MDA of adults and school-aged children: triple dose albendazole 400 mg; MDA of pigs: TSOL18 vaccination and MDA	Community intervention: disseminated education through leaflets and posters such as washing hands, cooking pork, penning pigs, using latrines	Not identified	Community intervention involving posters with hygiene and sanitation messages); latrine surveys; program on latrine usage and handwashing	Conducted stool sample examinations for dogs and humans.	Educational efforts promoting latrine use faced resistance as most villagers were unwilling to fund and build cement latrines. Limited vaccine supply chains, especially in isolated areas, posed a high risk of unsuccessful porcine vaccination programs. Insufficient human capacity for porcine vaccinations, compounded by the prevalence of free-ranging pigs, added to the challenges. Villagers' suspic…	The distribution of posters about hygiene and sanitation were effective and had impact on women’s knowledge.
3	A. L. Okello	2016	Assessing the impact of a joint human-porcine intervention package for Taenia solium control: Results of a pilot study from northern Lao PDR	to determine whether T. solium taeniasis could be controlled via anthelmintic interventions in both the human and porcine reservoirs, with control defined as the reduction in taeniasis prevalence, as measured by the coproantigen assay	Lao	Taeniasis/Cysticercosis	MDA of adults and school-aged children: 3 days albendazole 400 mg (2 rounds); MDA of pigs: TSOL18 vaccination and Oxfendazole 30 mg/kg (repeated 1 month later)	Community intervention: educated pig owners not to sell or consume treated pigs for at least one month after oxfendazole treatment	Not identified	Not identified	Checked human fecal samples but did not check animal samples.	In the children's deworming program, some parents did not provide consent for their children to receive anthelmintic treatment during the project.	75% of the eligible pig population in the village were treated and vaccinated.
4	T. Suroso	2006	Challenges for control of taeniasis/cysticercosis in Indonesia	To assess the challenges for control of taeniasis/cysticercosis in Indonesia	Indonesia	Taeniasis/Cysticercosis	Individual treatment on adults with praziquantel	Conducted community intervention: disseminated education through leaflets and posters (in health center or events in the villages); trained health personnel (physicians and paramedics) on how to diagnose and treat taeniasis; created guidelines on the prevention and control of the disease for health workers	Not identified	Not identified	Establishment of integrated laboratory references and National Working Group; meat inspection to determine the distribution of infected animals; clinical examination: diagnostic examination on pigs and dogs.	Budget allocations are severely limited due to higher priority being given to other CDC programs such as polio eradication, HIV/AIDS, malaria, and dengue control, both at central and local government levels. There is a lack of regulation for meat inspection, particularly in remote areas where illegal slaughterhouses are prevalent. Additionally, there is a shortage of skilled personnel in laborato…	Not identified
5	V. Belizario	2014	Integrated surveillance of pulmonary tuberculosis and paragonimiasis in Zamboanga del Norte, the Philippines	to determine the prevalence of PTB, paragonimiasis, and co-infection.	Philliphines	Foodborne Trematodiases (Paragonimus)	Individual treatment of adults with raziquantel 25 mg/kg three times daily for 2 days	Capacity building for health workers to screen, interview, and perform sputum examination on the patient with illness history	Not identified	Not identified	Integrated surveillance and diagnostics with the National Tuberculosis Control program	1) The measurement program for the control and prevention of paragonimiasis is minimum in poor endemic region compared to pulmonary tuberculosis program. There is no clear guidelines yet for integrated paragonimiasis control program. 2) The low turnout of patients was observed in both active and passive surveillance. For the active surveillance, this may be due to challenges in coordination with …	For diagnostic techniques, it is recommended to use the Ziehl-Neelsen method for examining pulmonary tuberculosis and NaOH concentration for detecting Paragonimus ova.
6	V. Y. Belizario	2016	A Model for integrating Paragonimiasis surveillance and control with tubercolosis control program	to describe the prevalence of paragonimiasis, TB, and coinfections in six municipalities in Zamboanga Region, Philippines using a model for integrating paragonimiasis surveillance and control with tuberculosis control program, as well as to analyze the cost of implementing the aforementioned model	Philliphines	Foodborne Trematodiases (Paragonimus)	Individual treatment of adults with raziquantel 25 mg/kg three times daily for 2 days	Capacity building for health workers to screen, interview, and perform sputum examinations on patients with a history of illness; diagnostic: Ziehl-Neelsen method (tb); NaOH concentration (paragonimus ova)	Not identified	Not identified	Integrated surveillance and diagnostics with the National Tuberculosis Control program	Not identified	The integration control program for Paragonimiasis and pulmonary tuberculosis was feasible because both conditions exhibit similar clinical symptoms and share the same diagnostic sample. It was recommended to use the Ziehl-Neelsen method for examining pulmonary tuberculosis and NaOH concentration for detecting Paragonimus ova in terms of diagnostic techniques.
7	J. P. C. delos Trinos	2020	Identification of suspected paragonimiasis-endemic foci using a questionnaire and detection of Paragonimus ova using the Ziehl-Neelsen technique in Zamboanga Region, the Philippines	aimed to (1) develop a questionnaire to identify suspected paragonimiasis-endemic foci, (2) describe the epidemiology of paragonimiasis, and (3) evaluate Ziehl–Nielsen Staining technique (ZNS) in detecting Paragonimus ova.	Philliphines	Foodborne Trematodiases (Paragonimus)	Individual treatment of adults with raziquantel 25 mg/kg three times daily for 2 days	Capacity building for health workers to screen, interview, and perform sputum examinations on patients with a history of illness; diagnostic: Ziehl-Neelsen method (tb); NaOH concentration (paragonimus ova)	Not identified	Not identified	Integrated surveillance and diagnostics with the National Tuberculosis Control program	The Department of Health in the Philippines continues to use praziquantel for treatment, despite WHO recommending triclabendazole (20 mg/kg) for highly endemic areas. There are no clear Mass Drug Administration (MDA) guidelines for paragonimiasis.	It was discovered that the Ziehl-Neelsen method can detect Paragonimus ova, albeit with low sensitivity. However, its advantage lies in its existing use within the NTP (National Tuberculosis Program).
8	J. H. Clausen	2013	The effectiveness of different intervention strategies for the prevention of zoonotic metacercariae infection in cultured fish	To evaluate the effectiveness of interventions to prevent FZT transmission in nurseries in Vietnam	Vietnam	Foodborne Trematodiases (Opisthorchis, Clonorchis)	Individual treatment: praziquantel (25 mg/kgBW) for humans in the household and praziquantel (40 mg/kg) for dogs and cats.	Targeted intervention: special training targeting nursery farmers	Aquaculture management: pond management, snail control, and faecal pollution management	Targeted intervention: sanitation program focusing on the safe disposal of human feces and pig manure; provided hygiene instructions, including not consuming raw fish and refraining from feeding uncooked fish to animals	Faecal examination: human, animals	The control strategies through drug treatment in human and animals need monitoring which is expensive task especially in a long run. It was challanging to ensure all the hosts (human, animals) received treatment, especially farm owners occationally introduce new cats and dogs without notice and there were a large gap of time between the entry of animal and the ability of research team to deliver …	Improved farm and pond management alone had a significant impact on reducing the intensity of FZT infections. In contrast, relying solely on drug treatment for human and animal hosts did not lead to a significant reduction in FZT infections in fish. Additionally, there was an increase in FZT prevalence among dogs in all three groups during the trial, primarily because farm owners introduced new a…
9	J. H. Clausen	2012	Prevention and Control of Fish-borne Zoonotic Trematodes in Fish Nurseries, Vietnam	To evaluate the effectiveness of interventions for reducing prevalence and intensity of fi sh-borne zoonotic trematode infections in juvenile fi sh	Vietnam	Foodborne Trematodiases (Opisthorchis, Clonorchis)	Individual treatment: praziquantel (25 mg/kgBW) for humans in the household and praziquantel (40 mg/kg) for dogs and cats.	All farmers: training course on FZT biology and epidemiology, managament practice on pond preparation. Educate them not to deposit human and pigs stools near ponds, not eat raw fish and do not feed it to animals	Aquaculture management: pond management, snail control, and faecal pollution management	Improving sanitation: focuses on the safe disposal of human feces and pigs manure. Hygine provision: instruction not to eat raw fish and feed uncooked fish to animals.	Conducted fecal examinations on humans and domestic animals (cats, dogs, pigs) residing on farms and performed snail sampling to assess snail density and identify species.	The environmental disturbance such as flood in August 2010 caused the mixing of water from surrounding areas of the pond and contaminate the pond which increasing in snail numbers.	Clear reductions in fecal egg prevalence and density were observed after treating FZT infections in humans, cats, dogs, and pigs.
10	J. H. Clausen	2015	Integrated parasite management: path to sustainable control of fishborne trematodes in aquaculture	To present recommendations for an integrated parasite management (IPM) program for aquaculture farms.	Vietnam	Foodborne Trematodiases (Opisthorchis, Clonorchis)	Individual treatment: praziquantel for humans in the household	Encourage household members to avoid eating raw fish and to prevent consumption of raw or dead fish by farm animals, including dogs and cats	Aquaculture management: pond management, snail control, and faecal pollution management	Improving sanitation: focuses on the safe disposal of human feces and pigs manure. Hygine provision: instruction not to eat raw fish and feed uncooked fish to animals.	Faecal examination: human, animals	Not identified	Medication treatment provided to household members and their pets alone did not lead to a significant decrease in Fish FZT infections.
11	H. Madsen	2015	Two-year intervention trial to control of fish-borne zoonotic trematodes in giant gourami (Osphronemus goramy) and striped catfish (Pangasianodon hypophthalmus) in nursery ponds in the Mekong Delta, Vietnam	to determine the effectiveness of various on-farm interventions, including reduction in FZT egg contamination through treatment of infected people and domestic animals, reduction in snail density through mud removal from aquaculture ponds prior to fish stocking, and various other measures in reducing FZT infection in juvenile striped catfish (Pangasianodon hypophthalmus) and giant gourami (Osphro…	Vietnam	Foodborne Trematodiases (Clonorchis)	Individual treatment: praziquantel (25 mg/kgBW) for humans in the household and praziquantel (40 mg/kg) for dogs and cats.	Farmers trained on the hazard of FZT and farm management	Aquaculture management: pond management, snail control, and faecal pollution management	Not identified	Conducted fecal examinations on humans and domestic animals (cats, dogs, pigs) residing on farms and performed snail sampling to assess snail density and identify species.	Cats and dogs population can not be tracked	The measures implemented to prevent snails from entering the pond have proven successful, especially when they involve clearing vegetation from the canal that supplies water to the pond and filtering the incoming water. Interestingly, the presence of infected snails did not serve as a predictor of the level of FZT infection. However, the possibility of cercariae entering the pond with the resuppl…
12	I. Yoshida	2019	Predictors of hookworm and Opisthorchis viverrini infection among adolescents in urban Laos: a cross-sectional study	To demonstrate the factors related to hookworm and O. viverrini infection, including primary school health programs, among secondary school students in Vientiane city of Laos	Lao	Foodborne Trematodiases (Opisthorchis)	MDA: school-aged children with mebendazole	Targeted intervention: creation of National School Health Policy	Not identified	Targeted intervention: implemented hygiene programs in schools, emphasizing practices such as handwashing, toilet use, consuming clean food, wearing clean clothes, and maintaining a clean environment	Faecal examination: human	The participants in the study were from a purposely selected school in an urban area; therefore, generalization of the study findings is limited.	The results of stool samples indicated that the infection rates among the participants were as follows: Opisthorchis viverrini (39%), hookworm (36%), Trichuris trichiura (4.3%), and Taenia spp. (2.4%). Furthermore, the analysis of the questionnaire revealed a significant association between the age of students and their fathers' occupation. Older students and those whose fathers had irregular inc…
13	R. Duangsong	2013	Development of a community-based approach to opisthorchiasis control	to assess the best means to prevention on the basis of a community intervention in three villages in north-east Thailand, with participation of representatives of Health Promotion Hospitals of the Ministry of Public Health with dedicated staff, but also school teachers, independent government sponsored village health volunteers, and housewives responsible for cooking and diet selection	Thailand	Foodborne Trematodiases (Opisthorchis)	Individual treartment: praziquantel for adults and school-aged children	Community intervention: disseminated education through posters, flipcharts, videos, group discussions focusing on behavior and cooking practices.	Not identified	Not identified	Fecal examination: human	Not identified	Stress should continue to be placed on improvement of networking suitable for each community, to guarantee that progammes are sustainable.
14	B. Sripa	2015	Toward integrated opisthorchiasis control in northeast Thailand: the Lawa project	To present Lawa project in Thailand	Thailand	Foodborne Trematodiases (Opisthorchis)	Individual treartment: praziquantel for adults and school-aged children with praziquantel 40 mg/kg	Community intervention: disseminated education through posters, flipcharts, videos, group discussions	Environment management of intermediate host (snail, cyprinid fish) elimination	Not identified	Fecal examination: human, animals	Lack of continuity in government policy and control activities, including issues related to geographic coverage. Culturally determined behaviors deeply ingrained in the indigenous ricefish culture of the region, including fishing, food preparation, and the consumption of uncooked fish. The region's dependence on wetland ecosystems for livelihood, coupled with the ancient co-evolutionary relations…	Efforts to prevent snails from entering the pond have proven successful, especially when combined with the management of vegetation in the water canal.
15	B. Sripa	2017	The Lawa model: A sustainable, integrated opisthorchiasis control program using the EcoHealth approach in the Lawa Lake region of Thailand	To present Lawa project in Thailand	Thailand	Foodborne Trematodiases (Opisthorchis)	Indivudual tretment: human (adults, children) with praziquantel 40 mg/kg and infected animals	Targeted intervention: training for health staff and village health volunteers. School-based intervention: creation of school curriculum on opisthorchiasis delivered by trained teacher.	Environment management of intermediate host (snail, cyprinid fish) elimination	Community intervention: latrine installation, waste treatment. WASH practices	Fecal examination: human, animals	The challenge stems from a highly efficient parasite transmission within the coupled human-natural system, complicated by a complex set of pathological consequences related to infection and treatment, including community awareness, as well as historically unprecedented environmental changes driven by regional and local water resources management and flood control projects	All key stakeholders were empowered to obtain competency in their control activities for the sustainability of the program in the community. Nowadays, the infection rate in the 12 villages surrounding the lake has declined to less than 10% from an average of 60% at the start. The Cyprinid fish species now show less than 1% prevalence of infection compared with a maximum of 70% during the baseline…
